# Mismatch repair gene specifications to the ACMG/AMP classification criteria: Consensus recommendations from the InSiGHT ClinGen Hereditary Colorectal Cancer / Polyposis Variant Curation Expert Panel

**DOI:** 10.1101/2024.05.13.24307108

**Authors:** John Paul Plazzer, Finlay Macrae, Xiaoyu Yin, Bryony A. Thompson, Susan M Farrington, Lauren Currie, Kristina Lagerstedt-Robinson, Jane Hübertz Frederiksen, Thomas van Overeem Hansen, Lise Graversen, Ian M. Frayling, Kiwamu Akagi, Gou Yamamoto, Fahd Al-Mulla, Matthew J. Ferber, Alexandra Martins, Maurizio Genuardi, Maija Kohonen-Corish, Stéphanie Baert-Desurmont, Amanda B. Spurdle, Gabriel Capellá, Marta Pineda, Michael O. Woods, Lene Juel Rasmussen, Christopher D. Heinen, Rodney J. Scott, Carli M. Tops, Marc S. Greenblatt, Mev Dominguez-Valentin, Elisabet Ognedal, Ester Borras, Suet Y. Leung, Khalid Mahmood, Elke Holinski-Feder, Andreas Laner, the InSiGHT - ClinGen Hereditary Colon Cancer / Polyposis Variant Curation Expert Panel

**Affiliations:** Department of Colorectal Medicine and Genetics, Royal Melbourne Hospital, Parkville, Australia; Department of Medicine, University of Melbourne, Royal Melbourne Hospital, Parkville Australia; Department of Pathology, Royal Melbourne Hospital, Parkville, Australia; Colorectal Cancer Genetics Group, CRUK Edinburgh Centre, Institute of Genetics and Cancer, University of Edinburgh, Scotland; GeneDx LLC, Gaithersburg, MD, USA; Department of Clinical Genetics, Karolinska University Hospital, Stockholm, Sweden; Department of Clinical Genetics, Rigshospitalet, Copenhagen University Hospital, Copenhagen, Denmark; Department of Clinical Medicine, Faculty of Health and Medical Sciences, University of Copenhagen, Denmark; Department of Clinical Genetics, Aarhus University Hospital, Aarhus, Denmark; Inherited Tumour Syndromes Research Group, Institute of Medical Genetics, Cardiff University, CF14 4XN, UK; Department of Molecular Diagnosis and Cancer Prevention, Saitama Cancer Center, Saitama, Japan; Department of Genetics and Bioinformatics, Dasman Diabetes Institute, Kuwait; Department of Laboratory Medicine and Pathology, Mayo Clinic, Rochester, Minnesota, USA; Univ Rouen Normandie, Inserm U1245, F-76000 Rouen, France; Dipartimento di Scienze della Vita e Sanità Pubblica, Università Cattolica del Sacro Cuore, Rome, Italy; UOC Genetica Medica, Fondazione Policlinico Universitario A. Gemelli IRCCS, Rome, Italy; Woolcock Institute of Medical Research, Macquarie University, Sydney, Australia; Univ Rouen Normandie, Inserm U1245 and CHU Rouen, Department of Genetics, F-76000 Rouen, France; Population Health Program, QIMR Berghofer Medical Research Institute, Herston, Australia; Hereditary Cancer Program, Catalan Institute of Oncology, Institut d’Investigació Biomèdica de Bellvitge (IDIBELL), ONCOBELL Program, L’Hospitalet de Llobregat, Barcelona, Spain; Centro de Investigación Biomédica en Red de Cáncer (CIBERONC), Spain; Discipline of Genetics, Memorial University of Newfoundland, St John’s, NL, Canada; Center for Healthy Aging, University of Copenhagen, Copenhagen, DK-2200 Copenhagen, Denmark; Department of Cellular and Molecular Medicine, University of Copenhagen, Copenhagen, DK-2200 Copenhagen, Denmark; Center for Molecular Oncology, UConn Health, Farmington, CT, USA; Division of Molecular Medicine, NSW Health Pathology North – Newcastle, NSW 2305, Australia; The Hunter Medical Research Institute and the University of Newcastle, Newcastle, NSW, Australia; Department of Clinical Genetics, Leiden University Medical Center, The Netherlands; Department of Medicine, University of Vermont Cancer Center, Larner College of Medicine, Burlington VT, USA; Department of Tumor Biology, Institute for Cancer Research, Oslo University Hospital, Oslo, Norway; Western Norway Familial Cancer Center, Department of Medical Genetics, Haukeland University Hospital, Bergen, Norway; Invitae Corporation, San Francisco, California, USA; Department of Pathology, School of Clinical Medicine, The University of Hong Kong, Queen Mary Hospital, Pokfulam, Hong Kong SAR, China; Colorectal Oncogenomics Group, Department of Clinical Pathology, Victorian Comprehensive Cancer Centre, The University of Melbourne, Parkville, Victoria, 3010, Australia; University of Melbourne Centre for Cancer Research, Victorian Comprehensive Cancer Centre, Parkville, Victoria 3010 Australia; Melbourne Bioinformatics, The University of Melbourne, Melbourne, Victoria, Australia; MGZ – Medizinisch Genetisches Zentrum, Bayerstr. 3-5, 80035 Munich, Germany; Medizinische Klinik und Poliklinik IV, Campus Innenstadt, Klinikum Der Universität München, 80336 Munich, Germany

## Abstract

**Background:** It is known that gene- and disease-specific evidence domains can potentially improve the capability of the ACMG/AMP classification criteria to categorize pathogenicity for variants. We aimed to include gene–disease-specific clinical, predictive, and functional domain specifications to the ACMG/AMP criteria with respect to MMR genes.

**Methods:** Starting with the original criteria (InSiGHT criteria) developed by the InSiGHT Variant Interpretation Committee, we systematically addressed specifications to the ACMG/AMP criteria to enable more comprehensive pathogenicity assessment within the ClinGen VCEP framework, resulting in an MMR gene-specific ACMG/AMP criteria.

**Results:** A total of 19 criteria were specified, 9 were considered not applicable and there were 35 variations of strength of the evidence. A pilot set of 48 variants was tested using the new MMR gene-specific ACMG/AMP criteria. Most variants remained unaltered, as compared to the previous InSiGHT criteria; however, an additional four variants of uncertain significance were reclassified to P/LP or LB by the MMR gene-specific ACMG/AMP criteria framework.

**Conclusion:** The MMR gene-specific ACMG/AMP criteria have proven feasible for implementation, are consistent with the original InSiGHT criteria, and enable additional combinations of evidence for variant classification. This study provides a strong foundation for implementing gene–disease-specific knowledge and experience, and could also hold immense potential in a clinical setting.
