## Supplementary Table 1 for "Mismatch repair gene specifications to the ACMG/AMP classification criteria: Consensus recommendations from the InSiGHT ClinGen Hereditary Colorectal Cancer / Polyposis Variant Curation Expert Panel"

### Sheet: MMR assays
PMID	30504929; 31965077	33357406; 36550560	36054288	24362816	24362816	24362816	24362816	31332305	30998989
DOI / link	https://doi.org/10.1038/s41436-018-0372-2; https://doi.org/10.1038/s41436-019-0736-2
Author	Drost; Drost	Jia; Scott	Rath	Thompson	Thompson	Thompson	Thompson	Morak	Bouvet
Year	2018; 2020	2021; 2022	2022	2013	2013	2013	2013	2019	2019
Assay (general description)	CALIBRATED ASSAY: Assessing MMR protein repair capacity as a complete process: CIMRA Functional assay using cell-free system	CALIBRATED ASSAY: Chemical selection for mismatch repair dysfunction and deep sequencing to identify the surviving MSH2 variants	CALIBRATED ASSAY: Measures functional impact of MLH1 variants on MMR-associated repair and damage response.	Assessing MMR protein repair capacity as a complete process: Functional assays using cell-free systems	Assessing MMR protein repair capacity as a complete process: Mammalian MMR activity complementation assays	Assessing MMR protein expression: Cellular-based MMR functional assay using a human/mouse expression system	Assessing MMR protein subcellular localization: Expression of fluorescent MMR proteins in mammalian/yeast cells or immunostaining to localize the distribution of these proteins in the cell.	cDNA analysis of full-length transcripts (FLT) for MMR genes to assess splicing and transcript integrety	Measures cell survival following exposure to a methylating agent
Material used (patient cells, engineered variants, cell lines, animal model, etc.	HCT116 cells lacking PMS2/MLH1 or from LoVo cells lacking MSH2/MSH6.	Clonal HAP1 MSH2 knockout cells and Clonal HEK293 MSH2 knockout cells transduced with mutant library produced by single amino acid saturation mutagenesis	Human embryonic stem cell (hESC) clustered regularly interspaced short palindromic repeats (CRISPR) genome editing to probe MMR gene missense variants.	Baculovirus infected insect cell extracts are used to complement MMR-deficient cell extract; MMR genes transfected into MMR-deficient cell line; or IVTT of PCR fragments complement MMR-deficient cell extracts. DNA repair substrates: mismatch within restriction site or LacZ domain.	Mutant human MMR gene constructs in human/mouse cell lines.	Transient or stable expression of MMR genes in relevant MMR-deficient cell line: MLH1 deficient - HCT116 (human CRC) or HEK293T (human embryonic kidney fibroblast); MSH2 deficient - LoVo (human CRC), Hec59 (human endometrial cancer); MSH6 deficient - HCT15 (human CRC); PMS2 deficient - HEC1-A (human endometrial cancer); knockout murine embryonic fibroblasts. Immunoblot of MMR proteins.	Mammalian/yeast cells	Leukocyte culture with active/inhibited NMD by incubation without/with puromycin (cDNA-P/+P) and total RNA extraction	human colorectal cancer cell lines (HCT116 or LoVo)
Readout type (qualitative/quantitative)	Quantitative	Quantitative	Quantitative	Quantitative	Quantitative	Quantitative	Qualitative	Quantitative	Quantitative
Readout description	Repair levels calculated as the ratio between the height of the repair-specific peak and the total fluorescent signal, normalizing to the activity of the respective wild type.	Deep sequencing read counts of each MSH2 allele both before and after selection with 6-thioguanine	MMR function based on cell survival posttreatment with SN1 alkylating agent (MNNG) and MSI in the MLH1 VUS expressing cells	MMR Repair levels	Cellular response to methylating agents (MMR-deficient cells have acquired tolerance to these agents), spontaneous mutation rate at the endogenous HPRT gene, repair of an exogenously added mismatch-containing GFP plasmid, or measuring microsatellite instability.	Level of MMR protein expression	Distribution of MMR proteins in the cell	RT-PCR of the FLT and sequencing	mean survival after treatment with 0.1 μM MNNG
Biological replicates (met/not met)	not met	met	met	N/A	N/A	N/A	N/A	N/A	N/A
Technical replicates (met/not met); description	met; triplicate	met; triplicate	met; triplicate	met; triplicate	met; duplicate	met; duplicate	N/A	N/A	met
Basic positive control (met/not met); description	met; Known defective	met; Known defective	met; Known defective	met; Known defective	met; Known defective	met; Known defective	not met	met; Known defective	met; Known defective
Basic negative control (met/not met); description	met; Wild Type	met; Wild Type	met; Wild Type	met; Wild Type	met; Wild Type	met; Wild Type	met; Wild Type	met; Wild Type	met; Wild Type
Validation controls P/LP (#)	10 (MLH1, MSH2) + 3 (MSH6)	22	11	23	7	18	16	25	10 (MLH1) + 10 (MSH2)
Validation controls B/LB (#)	10 (MLH1, MSH2) + 4 (MSH6)	26	11	14	5	10	10	33	9 (MLH1) + 11 (MSH2)
Statistical analysis (general description)	Regression analysis with symmetric cross-validation and Bayesian integration with in silico predictions of pathogenicity	A patient cohort dataset was used to derive calibrated OddsPath scores based on functional measurements for MSH2 missense variants. In an independent validation dataset, a recall of 96.9% was acheived.	Linear regression analyses with the assay readout as the independent variable and calibrated OddsPath score as the dependent variable.	N/A	N/A	N/A	N/A	N/A	Receiver operating characteristic with binary classification showing 100% sensitivity (69.15–100) and 100% specificity (71.5–100)
Threshold for normal readout	≥70% for MLH1 and MSH2, and ≥100% for MSH6 and PMS2 (https://www.ncbi.nlm.nih.gov/pmc/articles/PMC7398121/)	LOF score <= 0	OddsPath_Functional scores < 0.48	>75% in two independent assays	>75% in two independent assays	>75% in two independent assays	Nuclear localization	biallelic (50 ± 10%)	Mean survival score < 68.7% (MLH1); Mean survival score < 45.54% (MSH2);
Threshold for abnormal readout	<23% for MLH1 and MSH2, and <18% for MSH6 and PMS2 (https://www.ncbi.nlm.nih.gov/pmc/articles/PMC7398121/)	LOF score > 0.4	OddsPath_Functional scores > 2.08	<25% in two independent assays	<25% in two independent assays	<25% in two independent assays	Cytoplasmic in localization	Allelic loss (≤10%)	Mean survival score > 68.7% (MLH1); Mean survival score > 45.54% (MSH2);
Approved assay (y/n)	y	y	y	y	y	y	y	y	y
Proposed strength	PS3, PS3_Moderate, PS3_Supporting,BS3, BS3_Supporting	PS3, BS3	PS3, PS3_Moderate, PS3_Supporting,BS3, BS3_Supporting	PS3_moderate, BS3_supporting	PS3_moderate, BS3_supporting	PS3_moderate, BS3_supporting	PS3_moderate, BS3_supporting	PS3_moderate, BS3_supporting	PS3_moderate, BS3_supporting
